# Target enrichment improves culture-independent detection of *Neisseria gonorrhoeae* direct from sample with Nanopore sequencing

**DOI:** 10.1101/2024.01.09.24301039

**Authors:** Teresa L. Street, Nicholas D. Sanderson, Leanne Barker, James Kavanagh, Kevin Cole, The GonFast Investigators Group, Martin Llewelyn, David W. Eyre

**Author notes:** **Corresponding author and email address:** Teresa L. Street. These authors contributed equally to this manuscript (Teresa L. Street, Nicholas D. Sanderson). Author order was determined by mutual agreement. **Repositories** European Nucleotide Archive study code PRJEB64347.

## Abstract

Multi-drug resistant *Neisseria gonorrhoeae* infection is a significant public health risk. Rapidly detecting *N. gonorrhoeae* and antimicrobial resistant (AMR) determinants by metagenomic sequencing of urine is possible, although high levels of host DNA and overgrowth of contaminating species hamper sequencing and limit *N. gonorrhoeae* genome coverage. We performed Nanopore sequencing of nucleic acid amplification test-positive urine samples and culture-positive urethral swabs with and without probe-based target enrichment, using a custom SureSelect panel to investigate selectively enriching for *N. gonorrhoeae* DNA. Probes were designed to cover the entire *N. gonorrhoeae* genome, with 10-fold enrichment of probes covering selected AMR determinants. Multiplexing was tested in subset of samples. The proportion of sequence bases classified as *N. gonorrhoeae* increased in all samples after enrichment, from a median (IQR) of 0.05% (0.01-0.1%) to 76% (42-82%), giving a corresponding median improvement in fold genome coverage of 365-times (112–720). Over 20-fold coverage, required for robust AMR determinant detection, was achieved in 13/15 (87%) samples, compared to 2/15 (13%) without enrichment. The four samples multiplexed together also achieved >20x genome coverage. Coverage of AMR determinants was sufficient to predict resistance where present, and genome coverage also enabled phylogenetic relationships to be reconstructed. Probe-based target enrichment can improve *N. gonorrhoeae* genome coverage when sequencing DNA extracts directly from urine or urethral swabs, allowing for robust detection of AMR determinants. Additionally, multiplexing prior to enrichment provided enough genome coverage for AMR detection and reduces the costs associated with this method.

**Impact statement:** *Neisseria gonorrhoeae* infection presents a significant public health risk, with multi-drug resistance present globally. Early detection helps control the spread of antimicrobial resistant strains. Genome sequencing can be used to detect infections in samples collected directly from patients, without the need to grow any microorganisms in a laboratory first, and this has already been demonstrated for gonorrhoea using urine samples. With enough sequence information it is also possible to detect antimicrobial resistance (AMR), allowing both detection of infection and information on treatment choices from the same test. This study assesses a method for enriching *N. gonorrhoeae* sequence data from urine and urethral swabs, and analyses the impact of enrichment on the detection of genes known to cause antibiotic resistance. We show that enriching for *N. gonorrhoeae* DNA prior to sequencing can improve the detection of some AMR genes, and by testing several samples at the same time we can reduce the costs associated with this method.

**Data summary:** The sequence data generated in this study are deposited in the European Nucleotide Archive (ENA, https://www.ebi.ac.uk/ena/browser/) and are publicly available under study code PRJEB64347. The authors confirm all supporting data, code and protocols are provided within the article or through supplementary data files.
