## Supplemental Tables S3, S4. for "Target enrichment improves culture-independent detection of *Neisseria gonorrhoeae* direct from sample with Nanopore sequencing"

### Sheet: Table S3
Table S3. Seqence data summary
			with SureSelect enrichment																	without enrichment
Sample name	Run name	Barcode number	Bacteria bases	Bacterial Gb	Ngon bases	Ngon Gb	Human bases	Viral bases	Unclassified bases	Total bases	Total Gb	Ngon proportion of total bases		Bacteria reads	Human reads	Viral reads	Unclassified reads	Coverage breadth	Average cov depth	Run name	Barcode number	Bacteria bases	Bacterial Gb	Ngon bases	Ngon Gb	Human bases	Viral bases	Unclassified bases	Total bases	Total Gb	Ngon proportion of total bases	Bacteria reads	Human reads	Viral reads	Total reads	Coverage breadth	Average cov depth
80U	Ngon_SureSelect_80U	nomultiplex	2578928060	2.6	1280208433	1.28021	525184832	678409479	237	3782522608	3.783	33.8454	33.8454	1600581	394174	612566	1	97.4435	314.121	80_U	barcode06	837383	0.00084	749179	0.000749179	8433188037	3583	0	8434029003	8.434	0.00888281	393	4200312	2	4215704	3.45816	7.98485
202D	Ngon_SureSelect_202D	nomultiplex	13841950970	13.8	1550689332	1.55069	51230254	2484411	1063	13895666698	13.896	11.1595	11.1595	9109135	40408	762	4	98.5259	536.269	202_D	barcode06	9556238067	9.55624	4184726	0.00418473	82299955	3092883	14422609	9656053514	9.656	0.0433379	112767	1052	34	204294	35.7281	4.44666
265UB	Ngon_SureSelect_265UB	nomultiplex	6696552350	6.7	17922316	0.0179223	63058219	1254889951	1913	8014502433	8.015	0.223624	0.223624	2777938	38901	809128	7	73.4534	5.01278	265_UB	barcode09	7187175	0.00719	5949401	0.0059494	11378649417	609724	2867	11386449183	11.386	0.0522498	1738	3063728	118	3076187	58.5476	3.8245
301D	Ngon_SureSelect_301D	nomultiplex	16069763637	16.1	14947146476	14.9471	1003357113	77812660	993	17150934403	17.151	87.1506	87.1506	10006882	586298	86630	4	99.7974	5413.55	301_D	barcode02	39206870	0.03921	35361341	0.0353613	7893968398	357563	3672	7933536503	7.934	0.44572	4578	1093493	38	1104961	98.8348	14.3582
303D	Ngon_SureSelect_303D	nomultiplex	19394749526	19.4	17664552591	17.6646	1690163670	2223157	5074	21087141427	21.087	83.7693	83.7693	13351098	1015693	705	8	97.0806	6637.14	303_D	barcode08	10648234	0.01065	9692745	0.00969274	9428932104	373613	4651	9439958602	9.44	0.102678	1232	1172354	32	1178047	82.9607	4.72782
304D	Ngon_SureSelect_304D	nomultiplex	2475366506	2.5	1790026178	1.79003	349634980	213175037	0	3038176523	3.038	58.9178	58.9178	1934058	277343	174936	0	97.4909	447.244	304_D	barcode05	2468448	0.00247	1937846	0.00193785	7903780131	314845	3053	7906566477	7.907	0.0245093	47	167609	5	168557	17.8824	4.32053
305UB	Ngon_SureSelect_305D	nomultiplex	15584383411	15.6	14039629756	14.0396	1861987346	3159711	660	17449531128	17.45	80.4585	80.4585	9024664	1020282	1200	3	96.7455	5432.74	305_UB	barcode05	105121020	0.10512	12659589	0.0126596	9286691219	18349	0	9391830588	9.392	0.134794	29784	2885133	10	2973692	86.6781	5.52655
318UB	Ngon_SureSelect_318UB	nomultiplex	17365082345	17.4	16557094125	16.5571	2796603584	1691891	843	20163378663	20.163	82.1147	82.1147	9516511	1549580	590	3	97.0294	6295.03	318_UB	barcode04	70895807	0.0709	62722932	0.0627229	8473938982	25720	0	8544860509	8.545	0.734043	19917	2782464	15	2809825	96.3574	25.7185
321UB	Ngon_SureSelect_321UB	nomultiplex	5023853452	5	9600291	0.00960029	74886962	1782088026	1854	6880830294	6.881	0.139522	0.139522	2145220	48577	1194289	7	53.0963	4.01914	321_UB	barcode09	12526995	0.01253	7745538	0.00774554	12114766935	372761	671	12127667362	12.128	0.0638667	3453	3928737	94	3946249	57.5336	4.37684
342UB	Ngon_SureSelect_342UB	nomultiplex	7470896489	7.5	6489125469	6.48913	3091267813	73848743	1084	10636014129	10.636	61.0109	61.0109	6563662	2547878	61502	3	96.7021	1724.94	342_UB	barcode06	7146605	0.00715	4929172	0.00492917	14049066501	12788	0	14056225894	14.056	0.0350675	1497	3276373	3	3286066	51.4354	3.74663
347UB																				347_UB	barcode08	1305120	0.00130512	1066606	0.00106661	10543134809	5942	173	10544446044	10.5444	0.0101153					7.23285	5.69369
358UB	Ngon_SureSelect_358UB	nomultiplex	17195154515	17.2	15428552493	15.4286	2920217508	3436829	2809	20118811661	20.119	76.6872	76.6872	10725212	1534932	1742	4	97.0948	5905.35	358_UB	barcode07	1747280	0.00175	1399857	0.00139986	11290867107	5580	167	11292620134	11.293	0.0123962	449	2951597	0	2962223	10.4631	5.21868
361UB	Ngon_SureSelect_361UB	nomultiplex	8331860989	8.3	7748292558	7.74829	1897017844	5362734	1712	10234243279	10.234	75.7095	75.7095	7224787	1273098	5916	3	99.0383	2576.51	361_UB	barcode09	2167407	0.00217	698401	0.000698401	8369101630	14394	167	8371283598	8.371	0.00834282	494	1984285	7	1990956	3.78015	7.05133
364UB	Ngon_SureSelect_364UB	nomultiplex	9498866655	9.5	8974767733	8.97477	1370383180	685030	0	10869934865	10.87	82.5651	82.5651	5627418	740418	198	0	96.8439	3304.73	364_UB	barcode07	5713417	0.00571	4923268	0.00492327	8760009942	6579	0	8765729938	8.766	0.056165	1935	3416684	3	3429734	51.7957	3.63873
367UB	Ngon_SureSelect_367UB	nomultiplex	6946282475	6.9	6713863610	6.71386	1313766493	1144608	139	8261193715	8.261	81.2699	81.2699	6055198	992269	1574	1	96.6262	2405.44	367_UB	barcode08	1681949	0.00168	1474533	0.00147453	10577609043	23595	0	10579314587	10.579	0.0139379	667	4227923	11	4240553	12.8156	4.51961
382UB	Ngon_SureSelect_382UB	nomultiplex	6414296814	6.4	5518490118	5.51849	4271026955	400365995	1195	11085690959	11.086	49.7803	49.7803	4036198	2762885	373413	5	96.7322	1552.06	382_UB	barcode06	50509445	0.05051	12826754	0.0128268	1897116806	1725447	0	1949351698	1.949	0.658001	11708	468817	416	483763	71.4252	6.51695
80U	Ngon_SureSelect_multiplex	barcode01	105858706	0.106	96384278	0.0963843	247957187	9341	0	353825234	0.354	27.2406	27.2406	99520	307060	6	0	71.9075	40.0457	80_U	barcode06	773572	0.00077	749179	0.000749179	8433188037	3583	0	8434029003	8.43403	0.00888281					3.45816	7.98485
303D	Ngon_SureSelect_multiplex	barcode02	1262983227	1.263	1144125623	1.14413	601599334	190954	0	1864773515	1.865	61.3547	61.3547	1278411	711822	151	0	94.607	352.466	303_D	barcode08	2261274	0.00226	9692745	0.00969274	9428932104	373613	4651	9439958602	9.43996	0.102678					82.9607	4.72782
347UB	Ngon_SureSelect_multiplex	barcode05	53679143	0.054	48688685	0.0486887	168769653	4758	0	222453554	0.222	21.8871	21.8871	57951	212704	6	0	52.6962	23.186	347_UB	barcode08	734785	0.00073	1066606	0.00106661	10543134809	5942	173	10544446044	10.5444	0.0101153					7.23285	5.69369
367UB	Ngon_SureSelect_multiplex	barcode06	262712431	0.263	238397019	0.238397	340235200	39937	0	602987568	0.603	39.536	39.536	262962	438873	32	0	82.4377	85.9558	367_UB	barcode08	1441362	0.00144	1474533	0.00147453	10577609043	23595	0	10579314587	10.5793	0.0139379					12.8156	4.51961
	Ngon_SureSelect_multiplex	totals	1685233507	1.686	1527595605	1.5276	1358561374	244990	0	3044039871	3.044	50.1832		1698844	1670459	195	0

### Sheet: Table S4
Table S4. Coverage breadth, depth and detection of mutations conferring resistance for all samples sequenced without enrichment, with singleplex and with multiplex enrichment. Samples 80U and 367UB without enrichment did not generate sufficient sequence data to determine coverage and detect mutations. Non-zero average values presented.
sequencing method	sample name	blaTEM-1 cov breadth (% at 10x)	tetM cov breadth (% at 10x)	23S_1 mean coverage	23S_2 mean coverage	23S_3 mean coverage	23S_4 mean coverage	gyrA mean coverage	mtrR mean coverage	parC mean coverage	penA mean coverage	ponA mean coverage	porB mean coverage	23S_1 mutations	23S_2 mutations	23S_3 mutations	23S_4 mutations	gyrA mutations	mtrR mutations	parC mutations	penA mutations	ponA mutations	porB mutations
	80_U
no enrichment	202_D			1.99037	2.09906	5.83681	2.13917	1		3.41927	1	2.2329	2.92837
	265_UB	100		1				3.99273	2.56082	1.22596	2.06469	5.74969	6.76313
	301_D			3.29619	4.43529	3.76443	5.10138	12.6132	9.16588	22.7804	21.4187	27.9695	39.5549					S91F,D95G	ins-58ins	S87R		L421P	A121N,G120K
	303_D	100	100	1.20327	1.60547	1.68216		1.96801	5.49605	1.52971	2.17698	5.78348	8.48424
	304_D			1	1.586			1.91172			1	2.97038	2.50154
	305_UB			2.22907	1.82664	4.99066	3.38929	3.1036	7	7.27951	11.9187	6.96746	8.00573
	318_UB			5.62249	15.3889	11.4215	17.7554	22.5289	21.0253	27.0547	26.768	42.6291	53.1805						A39T				A121D,G120K
	321_UB			1	1.40464	1	1	1	4.5387	4.60807	1.99198	7.41218	12.9503										A121G
	342_UB	100	100	1.03947	1		1.47716	2.8626		1	3.99599	3.96078	6.99904
	347_UB					1.05457	1	3.30353	1		1	1	1.90067
	358_UB									1	1	1	2.57975
	361_UB	82.2				1.37034	1				1	1
	364_UB	100	100	1.04658	1	1.02976	1.30403	1	2	3.46484	2.29095	2.52149	4.6533
	367_UB	100
	382_UB	100		2.96729	1.73078	6.94706	1	12.0116	10.2022	3.71441	9.19759	5.83938	6.9809					S91F	A39T
singleplex enrichment	Ngon_SureSelect_80U			2.04348	7.76524	3.62559	8.23514	128.269	238.712	119.974	92.0682	150.018	273.104
	Ngon_SureSelect_202D			2.12384	4.7609	4.2749	4.3487	139.244	258.798	118.988	97.9674	146.431	264.348						ins-58ins			L421P
	Ngon_SureSelect_265UB						1	3.15642	16.0837	3.72742	16.7497	5.04339	14.9054					S91F	A39T
	Ngon_SureSelect_301D			3.46401	18.5628	12.8242	16.0048	148.762	189.573	116.056	97.2119	139.849	223.376					S91F,D95G	ins-58ins	S87R		L421P	A121N,G120K
	Ngon_SureSelect_303D			8.59235	14.5431	12.4903	23.1887	153.748	162.671	106.089	105.481	139.783	279.051					S91F	A39T
	Ngon_SureSelect_304D		71.5	1.192	1.81676	3.32971	3.77002	122.933	200.348	89.1636	91.6357	176.699	250.896						A39T				A121G
	Ngon_SureSelect_305D			12.3225	17.6291	18.8085	11.9978	145.6	179.777	88.822	100.762	151.013	249.232					S91F	A39T	D86N
	Ngon_SureSelect_318UB		93.9	9.80645	30.2862	9.595	24.6892	132.485	142.736	104.635	97.3677	148.82	231.094						A39T				A121D,G120K
	Ngon_SureSelect_321UB							2.44314	6.15798	1.7185	7.38717	3.58389	8.16714										A121G
	Ngon_SureSelect_342UB	51.2	25.3	1.39273	6.63098	1.67956	6.72835	128.769	258.017	141.531	97.5498	191.257	257.459					S91F	A39T
	Ngon_SureSelect_358UB	100	84	9.27206	23.5081	7.99454	19.6489	161.962	175.092	116.529	98.1884	126.812	281.572					S91F	A39T
	Ngon_SureSelect_361UB			3.88112	4.69595	3.18945	6.25187	116.077	267.077	118.935	113.624	126.016	202.571					S91F,D95G	A39T	S87I,D86N
	Ngon_SureSelect_364UB			5.16098	9.20513	6.32031	6.92145	146.994	147.739	105.067	103.204	135.609	220.983					S91F	A39T
	Ngon_SureSelect_367UB			2.24414	3.42957	3.78008	6.48239	137.822	215.91	113.16	105.621	148.494	227.191					S91F	A39T
	Ngon_SureSelect_382UB	100	64.3	12.5492	9.02339	3.59239	14.0059	162.035	209.597	90.7752	104.089	134.056	216.399					S91F	A39T
multiplex enrichment	Ngon_SureSelect_multiplex_barcode01 80U	100	47.4	1.39276	1.92247	1	2.23967	13.6645		21.6007	11.7005	142.9	22.5177
	Ngon_SureSelect_multiplex_barcode02 303D	53.6	100	4.78735	21.4218	8.20643	8.10768	107.57	59.1517	686.552	102.103	1547.36	359.072					S91F	A39T
	Ngon_SureSelect_multiplex_barcode05 347UB				1.10559	1	1.7344	7.47583		7.68793	6.9496	67.8085	2.42598
	Ngon_SureSelect_multiplex_barcode06 367UB			1	2.45636	1.70285	1.35545	18.8273	2.85475	46.8038	254.404	394.838	47.5864					S91F
